## Supplementary material for "Integrating Longitudinal Cohorts for Population Health Research: Mainland and Island-based Puerto Rican Diabetes Study": SI Table 3

### Sheet: tab1
Cohorts/visits	calendar year of visit	interval between visits (median (IQR))	languages	questionnaires were administered in each visit	differences in questionnaires	differences in recall periods	example differences in question wording and response categories	differences in clinical measurement protocols
bprhs v1 (full baseline)	2004-2009 (median 2006; 58% of baseline visits in 2005-2006)		Interview administered in Spanish for 86% of participants, in both Spanish and English for 10%, and in English for 4% (OBS1, n = 1,497). Cognitive testing was conducted in Spanish for 97% and in English for 3% (COGLANG, n = 1,366; no bilingual option recorded).	Socioeconomic (household income, USDA food security, household composition); acculturation (acculturation, migration history, work history, Psychological Acculturation Scale); psychosocial (CES-D, Perceived Stress Scale, Perceived Discrimination Questionnaire, Norbeck Social Support Questionnaire, social/community support, Life Events Questionnaire); function (Physical Performance Tests, ADL, IAD…		Recall periods vary by instrument: past week (CES-D depression items; physical activity, reported as hours per day on a usual weekday and weekend day in the past week); past month (Perceived Stress Scale); past year (Life Events Questionnaire; food frequency questionnaire); lifetime, with no bounded period (Perceived Discrimination Questionnaire, "Have you ever experienced discrimination…"); and …
bprhs v1 (ffq)	2003-2009 (median 2006; 57% of first FFQs in 2005-2006)			Food frequency questionnaire covering the past year; includes diet regimen, usual meal location (breakfast, lunch, dinner), frequency of eating out, supplement use and duration (19 supplement types), and fruit and vegetable variety and summary-adjustment items. Nutrient values derived from the FFQ, reported in parallel as food-only (_f) and food-plus-supplement (_fs) versions.		Past year ("Time frame is during the past year"). Supplement use recorded as duration of use rather than over a fixed recall window (<1 year, 1–4, 5–9, 10+ years).
bprhs v2	2006-2011 (median 2008; 56% of second visits in 2007-2008)	2.4 years (2.2-3.1)	Interview administered in Spanish for 93% of participants, in both Spanish and English for 3%, and in English for 4% (OBS1, n = 1,256). Cognitive testing was conducted in Spanish for 93%, in both Spanish and English for 3%, and in English for 4% (COGLANG, n = 1,258; bilingual option added at this visit)	Household Income; Household Composition; Work History and Income (abbreviated); Acculturation (language-use items only); Psychological Acculturation Scale; Depression Scale (CES-D, 20 items); Perceived Stress Scale (14 items); Mahes Stress Scale (12 items); Brief COPE (24 items); Norbeck Social Support Questionnaire; Social and Community Support and Assistance (abbreviated); Life Events Questionn…	Dropped after V1: USDA Food Security/Hunger Scale, Migration History, Perceived Discrimination Questionnaire. All three are absent from both the V2 codebook and the V2 variable list. Food security and migration history return at V3, and perceived discrimination returns at V3 as a different instrument (the CHIS Discrimination Module; see the V3 row). Added at V2: Mahes Stress Scale (12 items, past…	Past week (CES-D; physical activity); past month (Perceived Stress Scale; Mahes Stress Scale); past six months (Life Events Questionnaire); past year (Brief COPE, referenced to "a difficult situation you had to face during the past year"; food frequency questionnaire); supplement use as duration categories.
bprhs v2 (ffq)	2004-2011 (median 2008; 57% of second FFQs in 2007-2008)	2.3 years (2.1-3.1)		Food frequency questionnaire, past-year intake; same structure as wave 1 (diet regimen, meal location, eating out, supplement use and duration, fruit and vegetable variety and summary adjustments), with nutrient values in food-only (_f) and food-plus-supplement (_fs) versions, plus servings variables (total and grain servings).
bprhs v3	2011-2015 (median 2012; 64% of third visits in 2011-2012)	6.9 years (6.6-7.3)	Interview administered in Spanish for 93% of participants, in both Spanish and English for 4%, and in English for 3% (OBS1, n = 954; no cognitive-interview language variable at this visit)	Mini-Mental State Examination; blood pressure; Migration History; Sun Exposure; Work History and Income; USDA Food Security/Hunger Scale; Household Composition; Household Income; individual sociodemographic wealth; anthropometry; Physical Performance Tests; Physical Activity; Exposure to Pollution; Activities of Daily Living; Instrumental Activities of Daily Living; Nervous Attacks; Health and He…	Returning after V2: USDA Food Security/Hunger Scale, Migration History, Perceived Discrimination Questionnaire. Newly added: Sun Exposure, Exposure to Pollution, Nervous Attacks, Restless Leg Syndrome, sleep questions, Family and Personal History of Disease, Aspirin Use, Alcohol Addiction Severity Index, Loneliness Scale, General Traumas, Post-Traumatic Diagnostic Scale, Neighborhood Food and Act…		The Perceived Discrimination Questionnaire is a different instrument at V3 than at V1. At V1 it comprised four items with a lifetime frame ("Have you ever experienced discrimination as a result of your race, ethnicity, or language?"), a yes/no gate, and healthcare-specific follow-ups (a yes/no item, a 3-point frequency item and a 4-point item on how much discrimination interfered with access to h…	In the released file, blood pressure is available only as derived systolic and diastolic values, without the individual readings. Doppler screening is added, with systolic pressures at the brachial, posterior tibial, dorsalis pedis and peroneal arteries on both sides and a derived ankle-brachial index. Anthropometry: duplicate weight, height, knee height and waist measurements; hip circumference …
bprhs v3 (ffq)	2011–2016 (median 2014; 88% of third FFQs in 2013-2015)	8.4 years (7.7-9.3)		Nutrient file only — unlike waves 1 and 2, the released wave 3 file contains no diet regimen, meal location, eating-out, supplement-duration, or fruit/vegetable variety items. New derived measures appear: FDA servings, conjugated linoleic acid fractions, tagatose, and glycemic index and load on both glucose and bread reference bases.
bprhs v4	2018-2020 (median 2019; 96% of fourth visits in 2018-2019)	14.0 years (13.8-14.2)	Interview administered in Spanish for 92% of participants, in both Spanish and English for 5%, and in English for 4% (OBS1, n = 573)	Subject identification; blood pressure (three separate sessions); neuropsychological examination (MMSE, word-list learning and recognition, Stroop, letter fluency, digit span, clock drawing, figure copying); Sun Exposure; Work History and Income; Food Security; Household Composition; Household Income; Individual Social Wealth; anthropometry; Physical Performance Tests; Physical Activity; Activiti…	The extended neuropsychological battery returns after being dropped at V3 (word-list learning, Stroop, letter fluency, digit span, clock drawing, figure copying), and the visit is framed as the BPRHS Cognition Study. Newly added: Generalized Anxiety Disorder Scale (GAD-7), Daily Spiritual Experience Scale, Bowel Health, Bone Density Questionnaire, Bleeding History, Losses Survey (expanded from th…	Past week (CES-D; physical activity); past two weeks (Generalized Anxiety Disorder Scale, GAD-7); past month (Perceived Stress Scale); past year (Brief COPE); typical/usual patterns with no bounded window (Loneliness Scale, Daily Spiritual Experience Scale).	New response format: GAD-7 on a 4-point frequency over the last two weeks (not at all sure / several days / nearly half the days / nearly every day, as worded in the codebook) — a third distinct stress-and-mood recall window alongside the CES-D's past week and the PSS's past month. The Loneliness Scale keeps its 3-point scale from V3 (hardly ever/never / some of the time / often). Missing-value c…	Blood pressure is collected in three separate sessions spaced across the interview, two readings each, with the protocol stated explicitly: the participant must be seated at least ten minutes before the first measurement, and current antihypertensive use is recorded at the first session. Anthropometry retains duplicate weight, height and waist measurements but drops knee height (hip circumference…
bprhs v4(ffq)	Not available: the FFQ file contains no date variable.			FFQ wave 4 nutrient file (eightyear_ffq_per_day_121323): derived nutrient intakes for 578 participants with an energy value (Table 1); no diet regimen, meal location or supplement items. No FFQ codebook is available for this wave.
prospect spanish v1	2019–2024 (median 2021; 45% of baseline visits in 2019-2020)		spanish	General information; demographics; women's health; blood collection; urine; saliva; hair sample; anthropometry; household, education and marital status; work and income; migration history; health services; blood pressure (three separate sessions); medical diagnoses; family history; prescription medications; over-the-counter medications; Mini-Mental State Examination; neurocognitive battery (Spani…		Past week (CES-D); past month (Perceived Stress Scale); unspecified past ("en el pasado") for the abbreviated PTSD scale; past two weeks (GAD-7); past 12 months and, separately, lifetime (Perceived Discrimination Questionnaire); childhood (Adverse Childhood Experiences); past week (physical activity); past year (sleep problems); one month before and one month after Hurricane María, and currently …	Blood pressure measured in three separate sessions spaced through the interview, three readings per session, with the arm used recorded and a standardised protocol: participant seated and relaxed at least 5 minutes, feet flat and legs uncrossed, back supported, bare arm at heart level, no exercise, smoking or cold exposure in the preceding 30 minutes. Anthropometry measured twice, with a third me…
prospect ffq spanish v1	2019–2024 (median 2021; 49% of FFQs in 2019–2020)		spanish	Food frequency questionnaire covering usual intake over the past 12 months, organised in 18 food-group sections (fruits; cereals; breads; vegetables; beans, tubers and roots; rice, pasta and pizza; beef, pork and lamb; poultry; fish; cured meats, sausages and bacon; condiments; soups; dairy and eggs; desserts and sweets; snacks and nuts; beverages; alcoholic beverages; coffee, tea and cocoa), com…		Past 12 months, usual intake, at home and away from home - the same past-year frame as the BPRHS FFQ.
prospect spanish v2	2021–2024 (median 2023; 68% of second visits in 2022-2023)	median 3.0 years ( 2.6–3.2)	spanish
prospect english v1	2020–2024 (median 2022)		english
prospect ffq english v1	2020-2022		english
prospect english v2	2023 (single participant)	3.0 years (single participant)	english
Note. Calendar years of visit, intervals between visits and language distributions were computed from the data files. All other entries are taken from the study codebooks or, where stated in the source-validation version of this table, from the released data files.
