## Supplementary material for "Integrating Longitudinal Cohorts for Population Health Research: Mainland and Island-based Puerto Rican Diabetes Study": SI Table 5

### Sheet: A_single_group_fit
SI Table 5A. Single-group fit of alternative factor structures, by cohort
Scale	Factor structure	Retained	Cohort	n	χ²	df	CFI	TLI	RMSEA	SRMR
CES-D	Four-factor	Yes	BPRHS	1484	906.3	164	0.974	0.97	0.055	0.039
CES-D	Four-factor	Yes	PROSPECT	1569	962	164	0.979	0.975	0.056	0.036
CES-D	One-factor	No	BPRHS	1484	1862.8	170	0.941	0.934	0.082	0.056
CES-D	One-factor	No	PROSPECT	1569	2380.1	170	0.941	0.934	0.091	0.063
PSS	Two-factor	Yes	BPRHS	1480	1053.7	76	0.928	0.914	0.093	0.058
PSS	Two-factor	Yes	PROSPECT	1604	1089.7	76	0.959	0.951	0.091	0.052
PSS	One-factor	No	BPRHS	1480	2788	77	0.801	0.764	0.154	0.102
PSS	One-factor	No	PROSPECT	1604	3284.2	77	0.869	0.846	0.161	0.112
Perceived Discrimination Questionnaire	One-factor	Yes	BPRHS	946	97.9	20	0.99	0.986	0.064	0.042
Perceived Discrimination Questionnaire	One-factor	Yes	PROSPECT	1594	81.8	20	0.994	0.992	0.044	0.027

### Sheet: B_invariance_sequence
SI Table 5B. Measurement invariance sequence for the retained factor structure (BPRHS vs PROSPECT)
Scale	Factor structure	n BPRHS	n PROSPECT	Step	χ²	df	CFI	RMSEA	SRMR	ΔCFI	ΔRMSEA
CES-D	Four-factor	1484	1569	Configural	1857.8	328	0.977	0.055	0.038
CES-D	Four-factor	1484	1569	Thresholds	1970.7	348	0.976	0.055	0.038	-0.001	0
CES-D	Four-factor	1484	1569	Metric	2103.1	364	0.974	0.056	0.038	-0.002	0.001
CES-D	Four-factor	1484	1569	Scalar	2101.3	380	0.974	0.054	0.038	0	-0.001
PSS	Two-factor	1480	1604	Configural	2139.2	152	0.949	0.092	0.055
PSS	Two-factor	1480	1604	Thresholds	2271.6	180	0.946	0.087	0.055	-0.003	-0.005
PSS	Two-factor	1480	1604	Metric	2249.3	192	0.947	0.083	0.057	0.001	-0.003
PSS	Two-factor	1480	1604	Scalar	2600.1	204	0.938	0.087	0.056	-0.009	0.004
Perceived Discrimination Questionnaire	One-factor	946	1594	Configural	180.5	40	0.992	0.053	0.032
Perceived Discrimination Questionnaire	One-factor	946	1594	Thresholds	211	48	0.991	0.052	0.032	-0.001	-0.001
Perceived Discrimination Questionnaire	One-factor	946	1594	Metric	198.1	55	0.992	0.045	0.032	0.001	-0.006
Perceived Discrimination Questionnaire	One-factor	946	1594	Scalar	208	62	0.992	0.043	0.035	0	-0.002

### Sheet: C_DTF
SI Table 5C. Differential test functioning of summed scores (BPRHS vs PROSPECT)
Scale	Items with freely estimated parameters	Score range	sDTF	sDTF (% of range)	uDTF	uDTF (% of range)
CES-D	ds4, ds8, ds10, ds12, ds16, ds20	60	0.587	0.98	0.761	1.27
PSS	pss8, pss10, pss12, pss14	56	-0.456	-0.81	0.541	0.97
Perceived Discrimination Questionnaire	pdq_1c	24	0.067	0.28	0.07	0.29

### Sheet: D_reliability
SI Table 5D. Reliability of scales and subscales, by cohort
Scale	Factor structure	Retained	Subscale	Reliability, BPRHS	Reliability, PROSPECT
CES-D	Four-factor	Yes	Somatic complaints	0.8	0.86
CES-D	Four-factor	Yes	Depressed affect	0.91	0.93
CES-D	Four-factor	Yes	Positive affect	0.59	0.75
CES-D	Four-factor	Yes	Interpersonal	0.7	0.73
CES-D	One-factor	No	Total scale	0.93	0.96
PSS	Two-factor	Yes	Distress	0.78	0.83
PSS	Two-factor	Yes	Coping	0.85	0.92
PSS	One-factor	No	Total scale	0.9	0.93
Perceived Discrimination Questionnaire	One-factor	Yes	Total scale	0.9	0.89

### Sheet: Notes
SI Table 5. Measurement invariance and differential test functioning of the CES-D, the Perceived Stress Scale (PSS) and the Perceived Discrimination Questionnaire across cohorts (BPRHS vs PROSPECT).
Complete-case samples (n by cohort in sheets A and B).
Sheets A and B: multi-group confirmatory factor analysis with ordered indicators (WLSMV). Each step in sheet B adds equality constraints to the previous step; ΔCFI and ΔRMSEA are changes from the previous step (blank for the configural model).
Following Chen (2007), non-invariance is indicated by ΔCFI < −0.010 together with ΔRMSEA > 0.015; no step met this criterion.
Sheet C: differential test functioning (Chalmers et al., 2016) from a generalized partial credit model in which the listed items were freely estimated across cohorts and the remaining items served as anchors.
sDTF, signed DTF: the average difference in expected summed score between cohorts; its sign gives the direction of the difference. uDTF, unsigned DTF: the average absolute difference. Percentages are relative to the score range.
CES-D, Center for Epidemiologic Studies Depression Scale; CFI, comparative fit index; TLI, Tucker–Lewis index; RMSEA, root mean square error of approximation; SRMR, standardized root mean square residual.
Sheet D: composite reliability computed separately in each cohort from the single-group model with ordered indicators (semTools::compRelSEM with ordinal scaling).
Source files (tests/revisions/): invariance_output/invariance_percohort_all.csv, invariance_output/invariance_sequences_all.csv, invariance_output/n_all.csv, dtf_output/cesd_dtf.csv, dtf_output/pss_dtf.csv, dtf_output/pdq_dtf.csv, invariance_output/reliability_all.csv. Values rounded for display.
